# A novel echo-parameter supersedes the Society of Thoracic Surgeons risk score in predicting post transcatheter aortic valve replacement mortality

**DOI:** 10.1101/2021.09.24.21264084

**Authors:** Chieh-Ju Chao, Pradyumma Agasthi, Amith R Seri, Timothy Barry, Anusha Shanbhag, Yuxiang Wang, Mackram Eleid, David Fortuin, John P. Sweeney, Peter Pollak, Abdallah El Sabbagh, Steven J. Lester, William K Freeman, Tasneem Z. Naqvi, David R Holmes, Christopher P. Appleton, Reza Arsanjani

**Affiliations:** Department of Cardiovascular Diseases, Mayo Clinic Arizona, Scottsdale, Arizona; Department of Cardiovascular Diseases, Mayo Clinic Rochester, Rochester, Minnesota; Department of Cardiovascular Diseases, Mayo Clinic Florida, Jacksonville, Florida

**Keywords:** Aortic valve stenosis, transcatheter aortic valve replacement (TAVR), STS risk score, augmented mean arterial pressure, mortality

## Abstract

**Objective:** To accurately predict post-TAVR mortality, we proposed a family of new echo-parameters (augmented blood pressure) derived from blood pressure and aortic valve gradient measurements and examined them in this study.

**Patients and Methods:** Patients in the Mayo Clinic National Cardiovascular Diseases Registry-TAVR database who underwent TAVR between January 1, 2012, and June 30, 2017, were identified to retrieve baseline demographics, echocardiographic and mortality data. Augmented blood pressure parameters and valvulo-arterial impedance were evaluated by univariate and multivariate Cox regression. Receiver operating characteristic curve analysis was used to assess the model performance against the Society of Thoracic Surgeons (STS) risk score.

**Results:** The final cohort contained 974 patients with a mean age of 81.4±8.3 years old, and 56.6% were male. The mean STS risk score was 8.2±5.2. The median follow-up duration was 354 days, and the one-year all-cause mortality rate was 14.2%. Both univariate and multivariate Cox regression showed that augmented systolic blood pressure and augmented mean arterial pressure (AugMAP) parameters were independent predictors for 1-year post-TAVR mortality (all p<0.0001). A univariate model of AugMAP1 supersedes the STS score model in predicting 1-year post-TAVR mortality (area under curve: 0.700 vs. 0.587, p=0.0051).

**Conclusion:** Augmented mean arterial pressure provides a simple but effective approach for clinicians to quickly estimate the clinical outcome of TAVR patients. It can be incorporated in the assessment of TAVR candidacy.
