## Supplementary material for "A novel echo-parameter supersedes the Society of Thoracic Surgeons risk score in predicting post transcatheter aortic valve replacement mortality": Table 1

### Sheet: Sheet1
Variables	Alive	Deceased	Total	P value
	N=835	N=139	N=974
Baseline Demographics
Age (yr)	81.5±8.1	80.7±9.4	81.4±8.3	0.302197
Male sex (%)	469 (56.2%)	82 (59.0%)	551 (56.6%)	0.824019
Height	166.6±10.6	167.7±10.2	166.8±10.5	0.103093
Weight	82.6±20.7	79.2±20.3	82.1±20.7	0.135553
Caucasian race	814 (97.5%)	133 (95.7%)	947 (97.3%)	0.791689
STS risk score	7.9±5.1	9.8±5.3	8.2±5.2	1.99538e-05
Hypertension	702 (84.1%)	119 (85.6%)	821 (84.3%)	0.898822
Diabetes mellitus	300 (35.9%)	54 (38.8%)	354 (36.3%)	0.802759
Prior MI	200 (24.0%)	37 (26.6%)	237 (24.3%)	0.794447
Prior CABG	208 (24.9%)	42 (30.2%)	250 (25.7%)	0.415165
Prior Stroke	75 (9.0%)	20 (14.4%)	95 (9.8%)	0.138272
Prior PAD	421 (50.4%)	75 (54.0%)	496 (50.9%)	0.742026
Current dialysis	26 (3.1%)	13 (9.4%)	39 (4.0%)	0.00239778
Atrial fibrillation/atrial flutter	322 (38.6%)	84 (60.4%)	406 (41.7%)	8.11263e-06
Permanent pacemaker	119 (14.3%)	25 (18.0%)	144 (14.8%)	0.517149
Previous implantable cardioverter device	32 (3.8%)	6 (4.3%)	38 (3.9%)	0.963426
Smoking history	27 (3.2%)	4 (2.9%)	31 (3.2%)	0.975815
NYHA class within 2 weeks				0.655622
I	23 (2.8%)	7 (5.0%)	30 (3.1%)
II	184 (22.0%)	27 (19.4%)	211 (21.7%)
III	513 (61.4%)	80 (57.6%)	593 (60.9%)
IV	115 (13.8%)	25 (18.0%)	140 (14.4%)
Device Type				0.31515
Balloon expandable vlave	677 (81.1%)	105 (75.5%)	782 (80.3%)
Self expanding valve	158 (18.9%)	34 (24.5%)	192 (19.7%)
Aortic Valve Morphology				0.029039
Tricuspid	818 (98.0%)	138 (99.3%)	956 (99.0%)
Bicuspid	8 (1.0%)	0 (0.0%)	0 (0.8%)
Augmented blood pressure parameters
Heart Rate (bpm)	70.3±13.1	69.1±12.7	70.2±13.0	0.218024
Systolic Blood Pressure (mmHg)	130.9±21.4	119.1±20.0	129.3±21.6	2.41601e-11
Diastolic Blood Pressure (mmHg)	68.9±13.1	62.3±12.3	68.0±13.2	1.02929e-09
Mean arterial blood pressure (mmHg)	89.5±13.4	81.2±13.0	88.3±13.6	7.48163e-13
Aortic vlave systolic mean gradient (mmHg)	44.2±13.1	42.7±12.6	44.0±13.1	0.198873
Aortic valve systolic maximal instantaneous gradient (mmHg)	72.1±21.1	69.1±21.0	71.7±21.1	0.0803839
Aortic valve systolic peak velocity (m/s)	4.2±0.6	4.1±0.6	4.2±0.6	0.139427
Aortic Valve Systolic Area (cm^2)	0.8±0.3	0.8±0.3	0.8±0.3	0.410299
AugSBP1 (mmHg)	174.9±25.6	161.5±23.9	173.0±25.8	5.74472e-09
AugSBP2 (mmHg)	203.0±30.4	187.2±30.0	200.7±30.8	2.21999e-08
AugMAP1 (mmHg)	104.1±14.3	95.3±13.7	102.9±14.6	4.21347e-12
AugMAP2 (mmHg)	113.3±15.3	103.8±15.1	111.9±15.6	9.71629e-12
AugMAP3 (mmHg)	133.5±19.3	123.6±18.1	132.1±19.5	2.27733e-08
Zva	4.2±1.1	3.9±0.9	4.2±1.1	0.0233461
Medications
Aspirin	122 (14.6%)	21 (15.1%)	143 (14.7%)	0.988313
Beta Blocker	583 (69.9%)	82 (63.1%)	665 (69.0%)	0.618992
ACE Inhibitor	147 (17.6%)	24 (18.5%)	171 (17.8%)	0.932121
ARB	76 (9.1%)	11 (8.5%)	87 (9.0%)	0.403144
Labs
Hemoglobin (g/dl)	12.2±1.8	11.4±1.9	12.1±1.8	1.87438e-06
Creatinine (mg/dl)	1.3±1.0	1.7±1.6	1.4±1.1	5.76721e-05
Total albumin (g/dl)	4.1±0.3	4.0±0.4	4.1±0.4	0.000936753
Echocardiography parameters
Left ventricular mass index (g/m^2)	118.2±32.0	121.1±32.4	118.6±32.1	0.173039
Left ventricular ejection fraction(%)	57.8±12.8	55.9±14.5	57.5±13.1	0.22143
Estimated right atrial pressure (mmHg)	7.2±3.8	8.9±5.2	7.4±4.1	0.000411715
Right ventricular systolic pressure (mm Hg)	41.0±13.2	45.4±18.5	41.7±14.2	0.0096923
Left ventricular internal systolic dimension (mm)	32.4±8.3	34.2±10.3	32.7±8.7	0.0922479
Left ventricular internal end diastolic dimension (mm)	48.8±7.0	49.6±8.8	48.9±7.3	0.202961
Left Ventricular Stroke Volume index (ml/m^2)	43.7±9.8	42.8±9.7	43.6±9.8	0.123271
Left Ventricular Cardiac Output (L/min)	5.7±1.3	5.3±1.2	5.6±1.3	0.00274565
Aortic valve systolic TVI (cm)	102.9±19.8	98.8±21.3	102.3±20.0	0.0243453
≥ moderate mitral valve regurgitation	203 (24.3%)	38 (27.7%)	241(24.8%)	0.863518
≥ moderate tricuspid valve regurgitation	193 (23.1%)	50 (36.0%)	243 (24.9%)	0.00519338
STS: Society of Thoracic Surgeons, MI: myocardial infarction, CABG: coronary artery bypass graft, PAD: peripheral artery disease, NYHA: New York Heart Association, SBP: systolic blood pressure, MAP: mean arterial pressure, Zva: Valvulo-arterial impedance, ACE: angiotensin converting enzyme, ARB: angiotensin recepter blocker, LV: left ventricle.
