## Supplementary material for "A novel echo-parameter supersedes the Society of Thoracic Surgeons risk score in predicting post transcatheter aortic valve replacement mortality": Table 2

### Sheet: Sheet1
Univariate Cox regression
covariate	HR (per unit increase)	Lower 95%CI	Upper 95%CI	p value
age	0.99032	0.971627	1.00937	0.317107
sex	0.870598	0.616482	1.22946	0.431338
STS risk score (per unit increase)	1.02722	1.00906	1.04571	0.00316703
LVEF (per unit increase)	0.993755	0.98155	1.00611	0.320477
AugMAP1 (per unit increase)	0.955801	0.942882	0.968897	<0.0001
AugMAP2 (per unit increase)	0.959735	0.947908	0.971709	<0.0001
AugMAP3 (per unit increase)	0.973237	0.963872	0.982694	<0.0001
AugSBP1 (per unit increase)	0.978265	0.970844	0.985742	<0.0001
AugSBP2 (per unit increase)	0.982927	0.976915	0.988975	<0.0001
Zva (per unit increase)	0.819471	0.674168	0.99609	0.0455759
Stroke volume index (per unit increase)	0.990916	0.97223	1.00996	0.347489
Multivariate Cox Regression
covariate	HR (per unit increase)	Lower 95%CI	Upper 95%CI	p value
age	0.986835	0.968237	1.00579	0.17219
sex	0.873879	0.618558	1.23459	0.444475
STS risk score (per unit increase)	1.02921	1.01126	1.04747	0.001336
AugMAP1 (per unit increase)*	0.957607	0.944432	0.970965	<0.0001
AugMAP2 (per unit increase)*	0.961257	0.949217	0.97345	<0.0001
AugMAP3 (per unit increase)*	0.974753	0.965265	0.984336	<0.0001
AugSBP1 (per unit increase)*	0.979439	0.971899	0.987037	<0.0001
AugSBP2 (per unit increase)*	0.983683	0.977586	0.989818	<0.0001
Zva (per unit increase)*	0.825415	0.6793	1.00296	0.0535773
STS: Society of Thoracic Surgeons, LVEF: left ventricular ejection fraction, AugMAP: augmented blood pressure, AugSBP: augmented systolic blood pressure, Zva: valvulo-arterial impedance. *Adjusted for age, sex, and STS risk score.
